# Wastewater surveillance for avian influenza: national patterns of detection and relationship with reported outbreaks and infections

**DOI:** 10.1101/2025.05.06.25327100

**Authors:** Marlene K Wolfe, Amanda L. Bidwell, Stephen P. Hilton, Alexandria B. Boehm

## Abstract

**Background:** Influenza A virus (IAV) is a major cause of morbidity and mortality globally, causing seasonal influenza in humans and infecting birds and some mammals. In 2024, IAV H5N1 highly pathogenic avian influenza (HPAI) in the United States moved into cattle. While the outbreak is currently of low risk to the public, there is an urgent need to monitor the disease and prevent spread.

**Methods:** We conducted a nationwide study evaluating the relationship between H5 hemagglutinin gene RNA concentrations in wastewater and reported outbreaks of IAV H5N1 in animals and humans. We utilized an H5-specific droplet digital RT-PCR test to quantify H5 RNA in wastewater in 40 states across the United States, and 1) examined the temporal association between outbreaks and wastewater detections and 2) utilized linear mixed models (LMM) to determine the relationship between measurements in wastewater and outbreak-related factors in the local area.

**Results:** We find that there is a significant temporal association between wastewater H5 detections and the incidence of outbreaks in poultry and wild birds, but not in cattle or with human infections. However, outbreaks tended to occur at the same time across populations - wild bird detections were also associated with H5N1 in herds, poultry, and humans. Utilizing a LMM, we find that for individual sites, there is a relationship between H5 measurements in wastewater and both poultry outbreaks and the presence of dairy industry locally, but that there was either no relationship or a negative relationship with H5 measurements and either combined systems that accept storm water or those with detection of H5 in wild birds.

**Conclusions:** The study highlights how wastewater monitoring can supplement traditional surveillance, providing vital data that reflects public health threats. The findings underscore the potential of scaled wastewater surveillance as a proactive tool in monitoring and managing future outbreaks.
