## Appendix S1 for "Wastewater surveillance for avian influenza: national patterns of detection and relationship with reported outbreaks and infections"

### Sheet: SI Table 1
State_Abbreviation	Plant	Site_Name	County	US_Region	Population	First Sample Date	Last Sample Date	Sample Count	Sample_Type	Number of replicates	System_Type	Confirmed_H5_Detection	Confirmed_Dairy_Inputs	Flyway_Area	Urbanicity	Poultry_outbreaks_county	poultry_outbreaks_county_study	wildbird_detection_counts_study	mammal_detection_counts_study	dairy_facilities_present_survey	dairy_facilities_present_email	dairy_facilities_present_federal_databases	dairy_facilities_present_industry_state_databases	dairy_facilities_present_googled
AK	Anchorage, AK	John M. Asplund Water Pollution Control Facility	Anchorage	West	220000	2024-05-21	2025-02-27	117	Liquids	6	Separated			Pacific		0	0	1	0	no	0	0
AL	Bessemer, AL	Valley Creek Water Reclamation Facility	Jefferson	South	225000	2024-05-17	2025-02-28	123	Liquids	6	Separated			Mississippi		0	0	0	0	no	0	0
AL	Cahaba River, Birmingham, AL	Cahaba River Water Reclamation Facility	Jefferson	South	95000	2024-05-17	2025-02-28	115	Liquids	6	Separated			Mississippi		0	0	0	0	no	0	0
AL	Fultondale, AL	Five Mile Creek Water Reclamation Facility	Jefferson	South	77000	2024-05-17	2025-02-28	123	Liquids	6	Separated			Mississippi		0	0	0	0	no	0	0
AL	Pinson, AL	Turkey Creek Water Reclamation Facility	Jefferson	South	30000	2024-05-17	2025-02-28	122	Liquids	6	Separated			Mississippi		0	0	0	0		0	0
AL	Village Creek, Birmingham, AL	Village Creek Water Reclamation Facility	Jefferson	South	200000	2024-05-21	2025-02-28	107	Liquids	6	Separated			Mississippi		0	0	0	0		0	0
AR	Harrison, AR	City of Harrison Wastewater Treatment Plant	Boone	South	15000	2024-05-17	2025-02-28	123	Liquids	6	Combined	y		Mississippi		0	0	0	0	no	0	0		yes
CA	Davis, CA	City of Davis Wastewater Treatment Plant	Yolo	West	68000	2024-05-17	2025-02-28	120	Solids	6	Combined	y		Pacific		1	1	26	0		0	0
CA	Fremont, CA	[Fremont Basin] - Raymond A. Boege Alvarado WWTP	Alameda	West	229476	2024-05-16	2025-02-27	77	Liquids	6	Separated	y		Pacific		0	0	1	0		0	0
CA	Gilroy, CA	South County Regional Wastewater Authority	Santa Clara	West	110338	2024-05-20	2025-02-28	285	Solids	10	Separated	y		Pacific		0	0	1	0	no	0	0
CA	Indio, CA	Valley Sanitary District	Riverside	West	91765	2024-05-17	2025-02-28	125	Solids	6	Separated	y		Pacific		5	5	1	4	no	0	0
CA	Lompoc, CA	Lompoc Regional Wastewater Reclamation Plant	Santa Barbara	West	69290	2024-05-20	2025-02-28	123	Liquids	6	Separated	y		Pacific		0	0	2	2	no	0	0
CA	Los Angeles County, CA	A.K. Warren Water Resource Facility	Los Angeles	West	3500000	2024-05-19	2025-02-26	122	Liquids	6	Separated	y	y	Pacific		0	0	7	11	yes	1	1	yes
CA	Los Angeles, CA	Hyperion Water Reclamation Plant (HWRP)	Los Angeles	West	4000000	2024-05-19	2025-02-26	121	Liquids	6	Separated	y		Pacific		0	0	7	11		0	1	yes
CA	Marina, CA	Monterey One Water - Regional Treatment Plant	Monterey	West	262000	2024-05-16	2025-02-28	114	Liquids	6	Separated	y		Pacific		2	1	10	0	no	0	0
CA	Merced, CA	Merced Wastewater Treatment Plant	Merced	West	91000	2024-05-17	2025-02-28	124	Solids	6	Separated	y		Pacific		24	13	6	0	no	0	0
CA	Napa, CA	Soscol Water Recycling Facility	Napa	West	83300	2024-05-17	2025-02-28	123	Solids	6	Combined	y		Pacific		0	0	0	0	no	0	0
CA	Novato, CA	Novato Sanitary District	Marin	West	53000	2024-05-17	2025-02-28	121	Liquids	6	Separated	y		Pacific		2	1	1	0	no	0	0
CA	Oceanside, San Francisco, CA	Oceanside Water Pollution Control Plant	San Francisco	West	250000	2024-05-20	2025-02-28	279	Solids	10	Combined	y		Pacific		1	0	0	0	no	0	0
CA	Ontario, CA	Regional Water Recycling Plant No.1 (RP-1)	San Bernardino	West	890000	2024-05-20	2025-02-27	118	Solids	6	Separated	y		Pacific		0	0	0	1		0	1	yes
CA	Palo Alto, CA	Palo Alto Regional Water Quality Control Plant	Santa Clara	West	236000	2024-05-19	2025-02-28	286	Solids	10	Separated	y		Pacific		0	0	1	0		0	0
CA	Paso Robles, CA	City of Paso Robles Wastewater Treatment Plant	San Luis Obispo	West	31037	2024-05-20	2025-02-27	119	Solids	6	Separated	y		Pacific		0	0	0	0	no	0	0
CA	Redwood City, CA	Silicon Valley Clean Water	San Mateo	West	199000	2024-05-20	2025-02-28	205	Solids	10	Separated	y		Pacific		1	1	0	1	no	0	0
CA	Riverside, CA	Riverside Water Quality Control Plant	Riverside	West	350000	2024-05-17	2025-02-28	124	Liquids	6	Separated	y		Pacific		5	5	1	4	yes	0	1
CA	Sacramento, CA	Sacramento Regional Wastewater Treatment Plant	Sacramento	West	1480000	2024-05-20	2025-02-28	285	Solids	10	Combined	y		Pacific		7	3	0	2		0	1
CA	San Diego, CA	E.W. Blom Point Loma Wastewater Treatment Plant	San Diego	West	2200000	2024-05-19	2025-02-26	105	Liquids	6	Separated	y		Pacific		1	0	6	0	no	0	0
CA	San Jose, CA	San Jose-Santa Clara Regional Wastewater Facility	Santa Clara	West	1500000	2024-05-19	2025-02-28	285	Solids	10	Separated	y		Pacific		0	0	1	0	no	0	1	yes
CA	San Rafael, CA	Central Marin Sanitation Agency	Marin	West	104250	2024-05-21	2025-02-25	70	Liquids	6	Separated	y		Pacific		2	1	1	0		0	0
CA	Santa Cruz, CA	City of Santa Cruz WTF - City Influent	Santa Cruz	West	160000	2024-05-16	2025-02-27	123	Solids	6	Separated	y		Pacific		0	0	0	0	no	0	0
CA	Santa Rosa, CA	City of Santa Rosa, Laguna Treatment Plant	Sonoma	West	230000	2024-05-19	2025-02-26	121	Solids	6	Separated	y		Pacific		13	1	1	0	no	0	0
CA	Southeast San Francisco, CA	Southeast San Francisco	San Francisco	West	750000	2024-05-21	2025-02-28	270	Solids	10	Combined	y		Pacific		1	0	0	0		0	0
CA	Sunnyvale, CA	City of Sunnyvale Water Pollution Control Plant	Santa Clara	West	153000	2024-05-20	2025-02-28	284	Solids	10	Separated	y		Pacific		0	0	1	0	no	0	0
CA	Turlock, CA	Turlock Regional Water Quality Control Facility	Stanislaus	West	86000	2024-05-17	2025-02-28	124	Liquids	6	Separated	y	y	Pacific		18	13	0	0	yes	1	1	yes
CA	Vallejo, CA	Vallejo Flood and Wastewater District Wastewater Treatment Plant	Solano	West	121000	2024-05-21	2025-02-27	123	Liquids	6	Separated	y		Pacific		0	0	4	0	no	0	0
CA	Woodland, CA	Woodland Water Pollution Control Facility	Yolo	West	59000	2024-05-22	2025-02-28	98	Liquids	6	Separated	y		Pacific		1	1	26	0	no	0	0
CO	North, Parker, CO	Parker Water and Sanitation District North Water Reclamation Facility	Douglas	West	35000	2024-05-20	2025-02-27	107	Liquids	6	Separated	y		Central		0	0	0	1		0	0
CO	South, Parker, CO	Parker Water and Sanitation District South Water Reclamation Facility	Douglas	West	25000	2024-05-21	2025-02-27	103	Liquids	6	Separated	y		Central		0	0	0	1		0	0
CT	Stamford, CT	City of Stamford, Water Pollution Control Authority	Fairfield	Northeast	140000	2024-05-17	2025-02-28	120	Solids	6	Separated	y		Atlantic		0	0	1	0		0	0
DE	Seaford, DE	Seaford Wastewater Treatment Facility	Sussex	South	13172	2024-05-17	2025-02-28	124	Solids	6	Separated	y		Atlantic		1	1	0	0		0	0
FL	Eastern, Orange County, FL	Eastern Water Reclamation Facility	Orange	South	195299	2024-05-16	2025-02-27	95	Solids	6	Separated			Atlantic		3	3	2	0		0	0
FL	Jupiter, FL	Loxahatchee River Environmental Control District	Palm Beach	South	90000	2024-05-17	2025-02-28	123	Liquids	6	Separated			Atlantic		1	1	15	0	no	0	0
FL	Key Biscayne, FL	MDWASD Central District WWTP	Miami-Dade	South	829725	2024-05-19	2025-02-25	114	Liquids	6	Separated			Atlantic		0	0	0	0		0	1
FL	North Miami, FL	MDWASD North District WWTF	Miami-Dade	South	776150	2024-05-17	2025-02-28	122	Liquids	6	Separated			Atlantic		0	0	0	0		0	0
FL	Northeast, Saint Petersburg, FL	Northeast Water Reclamation Facility	Pinellas	South	89847	2024-05-17	2025-02-28	110	Liquids	6	Separated			Atlantic		0	0	0	0		0	0
FL	Northwest, Orange County, FL	Northwest Water Reclamation Facility	Orange	South	66690	2024-05-16	2025-02-27	96	Solids	6	Separated			Atlantic		3	3	2	0		0	0
FL	Northwest, Saint Petersburg, FL	Northwest Water Reclamation Facility	Pinellas	South	94218	2024-05-17	2025-02-28	113	Liquids	6	Separated	y		Atlantic		0	0	0	0	no	0	0
FL	South, Orange County, FL	South Water Reclamation Facility	Orange	South	183009	2024-05-16	2025-02-27	95	Solids	6	Separated			Atlantic		3	3	2	0		0	0
FL	Southwest, Orange County, FL	Hamlin Water Reclamation Facility	Orange	South	50000	2024-05-16	2025-02-27	96	Solids	6	Separated			Atlantic		3	3	2	0		0	0
FL	Southwest, Saint Petersburg, FL	Southwest Water Reclamation Facility	Pinellas	South	47790	2024-05-17	2025-02-28	102	Liquids	6	Separated			Atlantic		0	0	0	0		0	0
FL	Tallahassee, FL	TPSmith Water Reclamation Facility	Leon	South	212065	2024-05-16	2025-02-27	120	Liquids	6	Separated	y		Atlantic		0	0	3	0		0	0
GA	Big Creek, Roswell, GA	Big Creek Water Reclamation Facility	Fulton	South	189593	2024-05-20	2025-02-26	122	Liquids	6	Separated			Atlantic		0	0	0	0		0	0
GA	College Park, GA	Camp Creek Water Reclamation Facility	Fulton	South	73821	2024-06-26	2025-02-26	106	Liquids	6	Separated			Atlantic		0	0	0	0		0	0
GA	Columbus, GA	South Columbus Water Resources Facility	Muscogee	South	278000	2024-05-20	2025-02-26	59	Solids	6	Combined			Atlantic		0	0	0	0		0	0
GA	Johns Creek, Roswell, GA	Johns Creek Environmental Campus	Fulton	South	84486	2024-05-15	2025-02-26	122	Liquids	6	Separated			Atlantic		0	0	0	0		0	0
GA	Little River, Roswell, GA	Little River Water Reclamation Facility	Fulton	South	12818	2024-05-20	2025-02-26	122	Liquids	6	Separated			Atlantic		0	0	0	0		0	0
GA	RM Clayton, Atlanta, GA	RM Clayton Water Reclamation Center	Fulton	South	294660	2024-06-02	2025-02-27	111	Liquids	6	Separated			Atlantic		0	0	0	0		0	1	yes
GA	South River, Atlanta, GA	South River Water Reclamation Center	Fulton	South	105160	2024-06-02	2025-02-27	110	Liquids	6	Separated			Atlantic		0	0	0	0		0	0
GA	Utoy Creek, Atlanta, GA	Utoy Creek Water Reclamation Center	Fulton	South	70887	2024-06-02	2025-02-27	110	Liquids	6	Separated			Atlantic		0	0	0	0		0	0
HI	Honouliuli, Honolulu, HI	Honouliuli Wastewater Treatment Plant	Honolulu	West	300000	2024-05-20	2025-02-26	121	Liquids	6	Separated			West Pacific		2	2	9	0		0	0
HI	Sand Island, Honolulu, HI	Sand Island Wastewater Treatment Plant	Honolulu	West	390000	2024-05-20	2025-02-26	122	Liquids	6	Separated			West Pacific		2	2	9	0		0	0
IA	Clinton, IA	City of Clinton	Clinton	Midwest	29300	2024-05-17	2025-02-28	124	Solids	6	Combined			Mississippi		1	1	0	0		0	0
IA	Coralville, IA	Coralville Wastewater Treatment Facility	Johnson	Midwest	23000	2024-05-17	2025-02-28	120	Liquids	6	Separated	y		Mississippi		0	0	0	0	no	0	0
IA	Marshalltown, IA	City of Marshalltown Water Pollution Control Plant	Marshall	Midwest	27400	2024-05-16	2025-02-27	121	Liquids	6	Separated	y		Mississippi		0	0	0	0		0	0
IA	Muscatine, IA	Muscatine STP	Muscatine	Midwest	24400	2024-05-20	2025-02-27	124	Solids	6	Combined			Mississippi		0	0	0	0		0	0
IA	Ottumwa, IA	Ottumwa WPCF	Wapello	Midwest	25529	2024-05-17	2025-02-28	123	Liquids	6	Combined	y		Mississippi		0	0	0	0	no	0	0
ID	Coeur d'Alene, ID	City of Coeur d'Alene Water Resource Recovery Facility	Kootenai	West	50540	2024-05-17	2025-02-26	111	Solids	6	Separated			Pacific		0	0	0	0		0	0
ID	Lander Street, Boise, ID	Lander Street Water Renewal Facility	Ada	West	108556	2024-05-17	2025-02-28	123	Liquids	6	Separated	y		Pacific		11	0	0	1		0	1	yes
ID	West Boise, ID	West Boise Water Renewal Facility	Ada	West	186901	2024-05-17	2025-02-28	122	Liquids	6	Separated			Pacific		11	0	0	1		0	0
IL	Glen Ellyn, IL	Glenbard Wastewater Authority	DuPage	Midwest	86000	2024-05-20	2025-02-27	112	Solids	6	Separated			Mississippi		0	0	1	0	no	0	0
IL	Wheaton, IL	Wheaton Sanitary District	DuPage	Midwest	63000	2024-05-17	2025-02-28	123	Solids	6	Separated	y		Mississippi		0	0	1	0		0	0
IN	Bloomington, IN	Dillman Road WWTP	Monroe	Midwest	56090	2024-05-20	2025-02-27	133	Liquids	6	Separated			Mississippi		0	0	0	0		0	0
IN	Carmel, IN	City of Carmel WWTP	Hamilton	Midwest	86000	2024-05-17	2025-02-28	124	Solids	6	Separated			Mississippi		0	0	0	0	no	0	0
IN	Downtown, Jeffersonville, IN	Jeffersonville Downtown WWTP	Clark	Midwest	25000	2024-05-17	2025-02-28	123	Liquids	6	Combined			Mississippi		0	0	0	0	no	0	0
IN	North, Jeffersonville, IN	North Water Reclamation Facility	Clark	Midwest	25000	2024-05-17	2025-02-28	124	Liquids	6	Separated			Mississippi		0	0	0	0	no	0	0
IN	South Bend, IN	City of South Bend Wastewater Treatment Plant	St. Joseph	Midwest	130000	2024-05-16	2025-02-27	116	Liquids	6	Combined			Mississippi		0	0	0	0	no	0	0
KS	Kaw Point, Kansas City, KS	Municipal Wastewater Treatment Plant No. 1 (Kaw Point)	Wyandotte	Midwest	90000	2024-05-21	2025-02-27	115	Solids	6	Combined			Central		0	0	0	0		0	0
KS	Lawrence, KS	Lawrence Kansas River Wastewater Treatment Facility	Douglas	Midwest	80000	2024-05-17	2025-02-28	117	Solids	6	Separated			Central		1	1	0	0	no	0	0
KS	P20, Kansas City, KS	Kansas City Treatment Plant #20	Wyandotte	Midwest	35000	2024-05-29	2025-02-27	110	Solids	6	Separated			Central		0	0	0	0		0	0
KS	Salina, KS	Salina Wastewater Treatment Plant	Saline	Midwest	47000	2024-05-17	2025-02-28	124	Solids	6	Separated	y		Central		0	0	0	0	no	0	0
KS	Wolcott, Kansas City, KS	Wolcott Wastewater Treatment Facility	Wyandotte	Midwest	15000	2024-05-21	2025-02-27	101	Liquids	6	Separated			Central		0	0	0	0		0	0
KY	Louisville, KY	Morris Forman Water Quality Treatment Center	Jefferson	South	423913	2024-05-20	2025-02-26	94	Solids	6	Combined			Mississippi		0	0	0	0	no	0	1
LA	East Bank, New Orleans, LA	SWBNO East Bank Wastewater Treatment Plant	Orleans	South	333406	2024-05-20	2025-02-27	115	Liquids	6	Separated			Mississippi		0	0	0	1		0	0
LA	West Bank, New Orleans, LA	SWBNO West Bank Wastewater Treatment Plant	Orleans	South	50591	2024-05-17	2025-02-10	106	Liquids	6	Separated			Mississippi		0	0	0	1		0	0
MA	Boston, MA	Deer Island Treatment Plant	Suffolk	Northeast	2400000	2024-05-17	2025-02-28	122	Solids	6	Combined	y	y	Atlantic		0	0	0	0	yes	1	1
MA	Millbury, MA	Upper Blackstone Clean Water	Worcester	Northeast	250000	2024-05-16	2025-02-27	112	Liquids	6	Separated			Atlantic		0	0	3	0	no	0	0
MD	Hagerstown, MD	Hagerstown Wastewater Treatment Plant	Washington	South	90000	2024-05-17	2025-02-21	119	Liquids	6	Separated			Atlantic		1	0	0	0		0	1
MD	Hollywood, MD	Marlay Taylor Water Reclamation Facility	St. Mary's	South	55000	2024-05-17	2025-02-28	102	Liquids	6	Separated			Atlantic		0	0	0	0		0	0
ME	Bangor, ME	City of Bangor Wastewater Treatment Plant	Penobscot	Northeast	40000	2024-05-20	2025-02-25	114	Solids	6	Combined			Atlantic		0	0	0	0	yes	0	0
ME	Lewiston, ME	Lewiston Auburn Clean Water Authority	Androscoggin	Northeast	60000	2024-05-16	2025-02-28	101	Liquids	6	Separated			Atlantic		0	0	0	0		0	0
ME	Portland, ME	Portland Water District (East End Wastewater Treatment Facility)	Cumberland	Northeast	65000	2024-05-20	2025-02-28	93	Liquids	6	Combined	y		Atlantic		4	2	0	0		0	0
MI	Ann Arbor, MI	City of Ann Arbor Wastewater Treatment Plant	Washtenaw	Midwest	125000	2024-05-17	2025-02-28	124	Liquids	6	Separated	y		Mississippi		0	0	2	0	no	0	0
MI	Jackson, MI	Jackson Wastewater Treatment Plant	Jackson	Midwest	90000	2024-05-16	2025-02-27	123	Solids	6	Separated	y		Mississippi		1	1	6	0	no	0	0
MI	Jenison, MI	Grandville Clean Water Plant	Ottowa	Midwest	75000	2024-05-17	2025-02-28	124	Solids	6	Separated	y		Mississippi		0	0	0	0		0	0
MI	Mt. Pleasant, MI	Mt. Pleasant WRRF	Isabella	Midwest	21690	2024-05-17	2025-02-28	120	Liquids	6	Separated	y		Mississippi		0	0	0	0	no	0	1
MI	Traverse City, MI	Traverse City Regional Waste Water Treatment Plant	Grand Traverse	Midwest	30623	2024-05-19	2025-02-27	118	Liquids	6	Separated	y		Mississippi		0	0	0	0	no	0	0
MI	Warren, MI	City of Warren Wastewater Treatment Plant	Macomb	Midwest	140000	2024-05-21	2025-02-27	104	Liquids	6	Separated	y		Mississippi		3	0	0	0		0	0		yes
MN	Mankato, MN	City of Mankato Water Resource Recovery Facility (WRRF)	Blue Earth	Midwest	70000	2024-05-17	2025-02-28	123	Solids	6	Separated	y		Mississippi		4	0	0	0	no	0	0	yes
MN	Red Wing, MN	Red Wing Wastewater Treatment Facility	Goodhue	Midwest	16000	2024-05-17	2025-02-28	124	Solids	6	Separated	y		Mississippi		1	0	0	0	no	0	1
MN	Rochester, MN	City Of Rochester MN Water Reclamation Plant	Olmstead	Midwest	120000	2024-05-17	2025-02-28	121	Solids	6	Separated	y		Mississippi		0	0	0	0		0	1
MN	St. Cloud, MN	St. Cloud Nutrient, Energy and Water Recovery Facility	Stearns	Midwest	120000	2024-05-17	2025-02-28	123	Liquids	6	Separated	y		Mississippi		24	8	0	0	yes	0	0
MS	Gautier, MS	2C-Gautier POTW	Jackson	South	19008	2024-06-16	2025-02-25	112	Liquids	6	Separated			Mississippi		0	0	1	0		0	0
MS	Pascagoula Moss Point, MS	7 C- Pascagoula Moss Point POTW	Jackson	South	34333	2024-06-11	2025-02-27	110	Liquids	6	Separated			Mississippi		0	0	1	0	no	0	0
NC	Kinston, NC	Johnnie Mosley Regional Water Reclamation Facility	Lenoir	South	25000	2024-05-17	2025-02-28	116	Liquids	6	Separated			Atlantic		1	0	0	0	no	0	0
NC	Wilson, NC	City of Wilson - Hominy Creek Water Reclamation Facility	Wilson	South	50000	2024-05-17	2025-02-28	112	Solids	6	Separated			Atlantic		0	0	0	0	no	0	0
NC	Winston-Salem, NC	Archie Elledge WWTP	Forsyth	South	92000	2024-05-17	2025-02-28	110	Liquids	6	Separated			Atlantic		0	0	0	0		0	0
NE	Northeast, Lincoln, NE	Northeast Water Resource Recovery Facility	Lancaster	Midwest	60000	2024-05-17	2025-02-28	123	Liquids	6	Separated	y		Central		1	1	5	0		0	0
NE	Theresa Street, Lincoln, NE	Theresa Street Water Resource Recovery Facility	Lancaster	Midwest	240000	2024-05-17	2025-02-28	122	Liquids	6	Separated			Central		1	1	5	0		0	0
NH	Dover, NH	City of Dover Wastewater Treatment Facility	Strafford	Northeast	30000	2024-05-20	2025-02-27	119	Liquids	6	Separated			Atlantic		0	0	1	0	no	0	0
NJ	Belmar, NJ	South Monmouth Regional Sewerage Authority	Monmouth	Northeast	52672	2024-05-17	2025-02-27	123	Solids	6	Separated			Atlantic		1	0	0	0	no	0	0
NJ	Bridgeton, NJ	Cumberland County Utilities Authority	Cumberland	Northeast	50000	2024-05-17	2025-02-28	111	Liquids	6	Separated			Atlantic		0	0	0	0	yes	0	1
NJ	Bridgewater, NJ	The Somerset Raritan Valley Sewerage Authority	Somerset	Northeast	130000	2024-05-16	2025-02-28	106	Liquids	6	Separated	y		Atlantic		0	0	0	0		0	0
NJ	Newark, NJ	Passaic Valley Sewerage Commission	Essex	Northeast	1500000	2024-05-17	2025-02-28	97	Solids	6	Separated	y		Atlantic		0	0	0	0		0	0
NJ	Oakhurst, NJ	Township of Ocean Sewerage Authority	Monmouth	Northeast	50000	2024-05-17	2025-02-26	121	Liquids	6	Separated			Atlantic		1	0	0	0		0	0
NJ	Union Beach, NJ	Bayshore Regional Sewerage Authority	Monmouth	Northeast	100000	2024-05-17	2025-02-28	124	Solids	6	Separated	y		Atlantic		1	0	0	0	no	0	0
NV	Las Vegas, NV	Clark County Water Reclamation District (CCWRD) Flamingo Water Resource Center (FWRC)	Clark	West	990000	2024-05-17	2025-02-28	138	Liquids	6	Separated	y		Pacific		0	0	0	0	yes	0	1
NY	Ithaca, NY	Ithaca Area Wastewater Treatment Facility	Tompkins	Northeast	90000	2024-06-11	2025-02-26	70	Liquids	6	Separated			Atlantic		1	0	0	0	no	0	0
NY	Oswego, NY	City of Oswego Wastewater Treatment Plant	Oswego	Northeast	30000	2024-05-17	2025-02-28	119	Liquids	6	Combined			Atlantic		0	0	0	0		0	0
OH	Akron, OH	Akron Water Reclamation Facility	Summit	Midwest	365000	2024-05-17	2025-02-28	119	Solids	6	Combined			Mississippi		1	0	0	0		0	0
OH	Youngstown, OH	City of Youngstown Wastewater Treatment Plant	Mahoning	Midwest	174000	2024-05-17	2025-02-27	124	Solids	6	Combined			Mississippi		1	0	0	0	no	0	0
PA	Chester, PA	DELCORA Western Regional Treatment Plant	Delaware	Northeast	220000	2024-05-19	2025-02-27	114	Liquids	6	Combined			Atlantic		0	0	0	0	yes	0	0
PA	Harrisburg, PA	Capital Region Water AWTF	Dauphin	Northeast	125000	2024-05-16	2025-02-28	124	Liquids	6	Combined			Atlantic		2	1	0	0	yes	0	1
SD	Yankton, SD	City of Yankton Wastewater Treatment Facility	Yankton	Midwest	20000	2024-05-16	2025-02-27	123	Liquids	6	Separated	y		Central		3	1	0	0	no	0	0
TN	Chattanooga, TN	Moccasin Bend WWTP	Hamilton	South	400000	2024-05-17	2025-02-28	115	Liquids	6	Combined	y		Mississippi		0	0	0	0		0	0
TN	Memphis, TN	M.C. Stiles Wastewater Treatment Facility	Shelby	South	300000	2024-05-16	2025-02-27	120	Liquids	6	Separated			Mississippi		0	0	0	0		0	1
TX	Dallas Central, Dallas, TX	DCWT Dallas	Dallas	South	270000	2024-05-17	2025-02-27	104	Liquids	6	Separated	y	y	Central		1	0	0	0		1	0
TX	Gainesville, TX	City of Gainesville Wastewater Treatment Plant	Cooke	South	17300	2024-05-20	2025-02-28	117	Liquids	6	Separated	y		Central		0	0	0	0	no	0	0		yes
TX	Garland, TX	City of Garland Rowlett Creek WWTP	Dallas	South	200000	2024-05-17	2025-02-28	118	Solids	6	Separated	y		Central		1	0	0	0		0	0
TX	Hollywood Road, Amarillo, TX	Hollywood Road WWTP	Potter	South	60000	2024-05-19	2025-02-25	123	Liquids	6	Separated	y		Central		0	0	0	0		0	1
TX	River Road, Amarillo, TX	River Road WWTP	Potter	South	140000	2024-05-19	2025-02-25	123	Liquids	6	Separated			Central		0	0	0	0	yes	0	1
TX	South, Laredo, TX	South Laredo WWTP	Webb	South	120000	2024-05-17	2025-02-28	114	Liquids	6	Separated			Central		0	0	0	0		0	0
TX	Southside, Dallas, TX	Southside Wastewater Treatment Plant (City of Dallas)	Dallas	South	421700	2024-05-16	2025-02-27	65	Liquids	6	Separated	y	y	Central		1	0	0	0	no	1	0
TX	Sunnyvale, TX	Duck Creek Wastewater Treatment Plant	Dallas	South	186000	2024-06-27	2025-02-27	94	Solids	6	Separated	y		Central		1	0	0	0		0	1	yes
TX	White Rock Central, Dallas, TX	DCWT White Rock	Hunt	South	630000	2024-05-17	2025-02-27	107	Liquids	6	Separated	y	y	Central		0	0	0	0		1	0
TX	Wichita Falls, TX	Wichita Falls Resource Recovery Facility	Wichita	South	90000	2024-05-17	2025-02-28	114	Solids	6	Separated			Central		0	0	0	0		0	0
TX	Woodlands SJRA WWTF No. 1, TX	SJRA WWTF No.1	San Jacinto	South	65000	2024-05-17	2025-02-28	123	Liquids	6	Separated			Central		0	0	0	0		0	0
TX	Woodlands SJRA WWTF No. 2, TX	SJRA WWTF No.2	San Jacinto	South	70000	2024-05-17	2025-02-28	124	Liquids	6	Separated	y		Central		0	0	0	0		0	0
TX	Zacate Creek, Laredo, TX	Zacate Creek WWTP	Webb	South	140000	2024-05-17	2025-02-28	114	Liquids	6	Separated			Central		0	0	0	0		0	0
UT	Central Salt Lake Valley, UT	Central Valley Water Reclamation Facility	Salt Lake	West	600000	2024-05-17	2025-02-28	123	Solids	6	Separated	y		Pacific		4	1	0	0		0	0
UT	Provo, UT	Provo City Water Reclamation Facility	Utah	West	115000	2024-05-20	2025-02-26	80	Solids	6	Separated			Pacific		4	1	2	0	yes	0	0
VA	Aquia, Stafford, VA	Aquia Wastewater Treatment Facility	Stafford	South	100000	2024-05-17	2025-02-27	104	Solids	6	Separated			Atlantic		0	0	0	0	no	0	0
VA	Little Falls Run, Stafford, VA	Little Falls Run Wastewater Treatment Facility	Stafford	South	50000	2024-05-17	2025-02-27	104	Solids	6	Separated			Atlantic		0	0	0	0	no	0	0
VT	Essex Junction, VT	City of Essex Junction Wastewater Treatment Facility	Chittenden	Northeast	30000	2024-05-17	2025-02-28	121	Solids	6	Separated			Atlantic		0	0	0	0		0	0
VT	Montpelier, VT	Montpelier Water Resource Recovery Facility	Washington	Northeast	10100	2024-05-20	2025-02-25	115	Solids	6	Combined			Atlantic		0	0	0	0	yes	0	0
VT	South Burlington, VT	South Burlington-Airport Parkway WWTF	Chittenden	Northeast	16000	2024-05-21	2025-02-27	74	Liquids	6	Separated			Atlantic		0	0	0	0	yes	0	0
WA	Snohomish, WA	City of Snohomish Wastewater Treatment Plant	Snohomish	West	10150	2024-05-17	2025-02-28	122	Liquids	6	Combined			Pacific		10	1	2	1	no	0	0
WI	Wausau, WI	Wausau Waterworks Wastewater Treatment Facility	Marathon	Midwest	44000	2024-05-17	2025-02-28	124	Solids	6	Separated			Mississippi		1	0	0	0		0	1
WV	Wheeling, WV	City of Wheeling, Water Pollution Control Division	Ohio	South	100000	2024-05-17	2025-02-28	123	Liquids	6	Combined			Atlantic		0	0	0	0	no	0	0
